# Quantitative chest CT combined with plasma cytokines predict outcomes in COVID-19 patients

**DOI:** 10.1101/2021.10.11.21264709

**Authors:** Guillermo Carbonell, Diane Marie Del Valle, Edgar Gonzalez-Kozlova, Brett Marinelli, Emma Klein, Maria El Homsi, Daniel Stocker, Michael Chung, Adam Bernheim, Nicole W. Simons, Jiani Xiang, Sharon Nirenberg, Patricia Kovatch, Sara Lewis, Miriam Merad, Sacha Gnjatic, Bachir Taouli

**Author notes:** These authors contributed equally (Guillermo Carbonell, Diane Marie Del Valle, Edgar Gonzalez-Kozlova). **Corresponding author:** Bachir Taouli, MD MHA, Department of Diagnostic, Molecular and Interventional Radiology, and BioMedical Engineering and Imaging Institute, Icahn School of Medicine at Mount Sinai, 1470 Madison Avenue, New York NY 10029 USA. **DATA AVAILABILITY STATEMENT** The data supporting this publication has been made available at ImmPort (https://www.immport.org) under study accession number SDY1752. The dataset has been de-identified in compliance with United States Federal Health Insurance Portability and Accountability Act (HIPAA). ImmPort is a data sharing and analysis portal for immunology research community funded by the National Institute of Allergy and Infectious Diseases (NIAID), Division of Allergy, Immunology, and Transplantation (DAIT). Please refer to the ImmPort user agreement for further details (https://www.immport.org/agreement). **CODE AVAILABILITY STATEMENT** Scripts used to query the Clarity and Caboodle databases, as well as the statistical analysis, have been uploaded to GitHub repository, https://github.com/eegk/covid19_radiology. **COMPETING INTERESTS** S.G. reports consultancy and/or advisory roles for Merck and OncoMed and research funding from Bristol-Myers Squibb, Genentech, Celgene, Janssen R&D, Takeda, and Regeneron. B.T. reports consultancy and/or advisory roles for Bayer, Helio Health and research funding/support from Bayer, Takeda, Regeneron, Echosens. **AUTHOR CONTRIBUTIONS** G.C., D.M.D.V. and E.G.K. contributed equally. S.G, S.L., M.M, and B.T., contributed to the supervision. G.C., M.C., and A.B. contributed to the radiology data curation. E.D.K, M.E., and D.S. contributed to the radiology data curation and methodology. G.C., D.M.D.V., J.X, and S.N., contributed to the clinical data curation, query design, and cohort identification. P.K. and S.N. contributed to the resources and software used to the extract data from the medical record. B.M. contributed to the formal analysis of radiology data, investigation, and methodology. G.C., D.M.D.V., E.G.K., and N.W.S. contributed to the visualizations. G.C., D.M.D.V., E.G.K., S.G., and B.T. contributed to the study concept and design, data curation, investigation, methodology, formal analysis, project administration, software, visualizations, and manuscript writing. All authors reviewed and approved final manuscript.

## Abstract

Despite extraordinary international efforts to dampen the spread and understand the mechanisms behind SARS-CoV-2 infections, accessible predictive biomarkers directly applicable in the clinic are yet to be discovered. Recent studies have revealed that diverse types of assays bear limited predictive power for COVID-19 outcomes. Here, we harness the predictive power of chest CT in combination with plasma cytokines using a machine learning approach for predicting death during hospitalization and maximum severity degree in COVID-19 patients. Patients (n=152) from the Mount Sinai Health System in New York with plasma cytokine assessment and a chest CT within 5 days from admission were included. Demographics, clinical, and laboratory variables, including plasma cytokines (IL-6, IL-8, and TNF-α) were collected from the electronic medical record. We found that chest CT combined with plasma cytokines were good predictors of death (AUC 0.78) and maximum severity (AUC 0.82), whereas CT quantitative was better at predicting severity (AUC 0.81 vs 0.70) while cytokine measurements better predicted death (AUC 0.70 vs 0.66). Finally, we provide a simple scoring system using plasma IL-6, IL-8, TNF-α, GGO to aerated lung ratio and age as novel metrics that may be used to monitor patients upon hospitalization and help physicians make critical decisions and considerations for patients at high risk of death for COVID-19.
