## Supplementary material for "Quantitative chest CT combined with plasma cytokines predict outcomes in COVID-19 patients": Suppl. table 2

### Sheet: Sheet1
Ground-glass opacities (GGO)	123/152 (80.9%)
Consolidations	81/152 (53.3%)
Axial distribution
- Central	119/152 (78.3%)
- Peripheral	33/152 (21.7%)
Laterality of lesions
- None	21/152 (13.8%)
- Unilateral	10/152 (6.6%)
- Bilateral	121/152 (79.6%)
Number of lobes involved
- None	18/152 (11.8%)
- 1	10/152 (6.6%)
- 2	5/152 (3.3%)
- 3	9/152 (5.9%)
- 4	9/152 (5.9%)
- 5	101/152 (66.4%)
Lung nodules	14/152 (9.2%)
Enlarged lymph nodes	14/152 (9.2%)
Underlying lung disease
- None	128/152 (84.2%)
- Emphysema	14/152 (9.2%)
- Fibrosis	10/152 (6.6%)
