## Supplementary material for "Quantitative chest CT combined with plasma cytokines predict outcomes in COVID-19 patients": Suppl table 6

### Sheet: suppl_table_6_results_survival_
alpha	auc	model	prob	scenario
0	0.875	O2sat_0_repeat_1_p_0.1	0.1	O2sat
0.1	0.729167	O2sat_0.1_repeat_1_p_0.1	0.1	O2sat
0.2	0.729167	O2sat_0.2_repeat_1_p_0.1	0.1	O2sat
0.3	0.729167	O2sat_0.3_repeat_1_p_0.1	0.1	O2sat
0.4	0.729167	O2sat_0.4_repeat_1_p_0.1	0.1	O2sat
0.5	0.729167	O2sat_0.5_repeat_1_p_0.1	0.1	O2sat
0.6	0.5	O2sat_0.6_repeat_1_p_0.1	0.1	O2sat
0.7	0.5	O2sat_0.7_repeat_1_p_0.1	0.1	O2sat
0.8	0.5	O2sat_0.8_repeat_1_p_0.1	0.1	O2sat
0.9	0.729167	O2sat_0.9_repeat_1_p_0.1	0.1	O2sat
1	0.729167	O2sat_1_repeat_1_p_0.1	0.1	O2sat
0	0.625	demographics_0_repeat_1_p_0.1	0.1	demographics
0.1	0.5	demographics_0.1_repeat_1_p_0.1	0.1	demographics
0.2	0.5	demographics_0.2_repeat_1_p_0.1	0.1	demographics
0.3	0.5	demographics_0.3_repeat_1_p_0.1	0.1	demographics
0.4	0.5	demographics_0.4_repeat_1_p_0.1	0.1	demographics
0.5	0.5	demographics_0.5_repeat_1_p_0.1	0.1	demographics
0.6	0.5	demographics_0.6_repeat_1_p_0.1	0.1	demographics
0.7	0.5	demographics_0.7_repeat_1_p_0.1	0.1	demographics
0.8	0.5	demographics_0.8_repeat_1_p_0.1	0.1	demographics
0.9	0.5	demographics_0.9_repeat_1_p_0.1	0.1	demographics
1	0.5	demographics_1_repeat_1_p_0.1	0.1	demographics
0	0.965517	O2sat_0_repeat_1_p_0.2	0.2	O2sat
0.1	0.965517	O2sat_0.1_repeat_1_p_0.2	0.2	O2sat
0.2	0.5	O2sat_0.2_repeat_1_p_0.2	0.2	O2sat
0.3	0.5	O2sat_0.3_repeat_1_p_0.2	0.2	O2sat
0.4	0.5	O2sat_0.4_repeat_1_p_0.2	0.2	O2sat
0.5	0.5	O2sat_0.5_repeat_1_p_0.2	0.2	O2sat
0.6	0.5	O2sat_0.6_repeat_1_p_0.2	0.2	O2sat
0.7	0.5	O2sat_0.7_repeat_1_p_0.2	0.2	O2sat
0.8	0.5	O2sat_0.8_repeat_1_p_0.2	0.2	O2sat
0.9	0.5	O2sat_0.9_repeat_1_p_0.2	0.2	O2sat
1	0.5	O2sat_1_repeat_1_p_0.2	0.2	O2sat
0	0.517241	demographics_0_repeat_1_p_0.2	0.2	demographics
0.1	0.517241	demographics_0.1_repeat_1_p_0.2	0.2	demographics
0.2	0.534483	demographics_0.2_repeat_1_p_0.2	0.2	demographics
0.3	0.5	demographics_0.3_repeat_1_p_0.2	0.2	demographics
0.4	0.5	demographics_0.4_repeat_1_p_0.2	0.2	demographics
0.5	0.5	demographics_0.5_repeat_1_p_0.2	0.2	demographics
0.6	0.5	demographics_0.6_repeat_1_p_0.2	0.2	demographics
0.7	0.5	demographics_0.7_repeat_1_p_0.2	0.2	demographics
0.8	0.5	demographics_0.8_repeat_1_p_0.2	0.2	demographics
0.9	0.5	demographics_0.9_repeat_1_p_0.2	0.2	demographics
1	0.5	demographics_1_repeat_1_p_0.2	0.2	demographics
0	0.572368	O2sat_0_repeat_1_p_0.3	0.3	O2sat
0.1	0.552632	O2sat_0.1_repeat_1_p_0.3	0.3	O2sat
0.2	0.546053	O2sat_0.2_repeat_1_p_0.3	0.3	O2sat
0.3	0.532895	O2sat_0.3_repeat_1_p_0.3	0.3	O2sat
0.4	0.532895	O2sat_0.4_repeat_1_p_0.3	0.3	O2sat
0.5	0.518092	O2sat_0.5_repeat_1_p_0.3	0.3	O2sat
0.6	0.518092	O2sat_0.6_repeat_1_p_0.3	0.3	O2sat
0.7	0.518092	O2sat_0.7_repeat_1_p_0.3	0.3	O2sat
0.8	0.518092	O2sat_0.8_repeat_1_p_0.3	0.3	O2sat
0.9	0.518092	O2sat_0.9_repeat_1_p_0.3	0.3	O2sat
1	0.518092	O2sat_1_repeat_1_p_0.3	0.3	O2sat
0	0.5	demographics_0_repeat_1_p_0.3	0.3	demographics
0.1	0.5	demographics_0.1_repeat_1_p_0.3	0.3	demographics
0.2	0.5	demographics_0.2_repeat_1_p_0.3	0.3	demographics
0.3	0.5	demographics_0.3_repeat_1_p_0.3	0.3	demographics
0.4	0.5	demographics_0.4_repeat_1_p_0.3	0.3	demographics
0.5	0.5	demographics_0.5_repeat_1_p_0.3	0.3	demographics
0.6	0.5	demographics_0.6_repeat_1_p_0.3	0.3	demographics
0.7	0.5	demographics_0.7_repeat_1_p_0.3	0.3	demographics
0.8	0.5	demographics_0.8_repeat_1_p_0.3	0.3	demographics
0.9	0.5	demographics_0.9_repeat_1_p_0.3	0.3	demographics
1	0.5	demographics_1_repeat_1_p_0.3	0.3	demographics
0	0.626984	O2sat_0_repeat_1_p_0.4	0.4	O2sat
0.1	0.542328	O2sat_0.1_repeat_1_p_0.4	0.4	O2sat
0.2	0.542328	O2sat_0.2_repeat_1_p_0.4	0.4	O2sat
0.3	0.5	O2sat_0.3_repeat_1_p_0.4	0.4	O2sat
0.4	0.542328	O2sat_0.4_repeat_1_p_0.4	0.4	O2sat
0.5	0.5	O2sat_0.5_repeat_1_p_0.4	0.4	O2sat
0.6	0.5	O2sat_0.6_repeat_1_p_0.4	0.4	O2sat
0.7	0.542328	O2sat_0.7_repeat_1_p_0.4	0.4	O2sat
0.8	0.542328	O2sat_0.8_repeat_1_p_0.4	0.4	O2sat
0.9	0.5	O2sat_0.9_repeat_1_p_0.4	0.4	O2sat
1	0.5	O2sat_1_repeat_1_p_0.4	0.4	O2sat
0	0.5	demographics_0_repeat_1_p_0.4	0.4	demographics
0.1	0.5	demographics_0.1_repeat_1_p_0.4	0.4	demographics
0.2	0.5	demographics_0.2_repeat_1_p_0.4	0.4	demographics
0.3	0.5	demographics_0.3_repeat_1_p_0.4	0.4	demographics
0.4	0.5	demographics_0.4_repeat_1_p_0.4	0.4	demographics
0.5	0.5	demographics_0.5_repeat_1_p_0.4	0.4	demographics
0.6	0.5	demographics_0.6_repeat_1_p_0.4	0.4	demographics
0.7	0.5	demographics_0.7_repeat_1_p_0.4	0.4	demographics
0.8	0.5	demographics_0.8_repeat_1_p_0.4	0.4	demographics
0.9	0.5	demographics_0.9_repeat_1_p_0.4	0.4	demographics
1	0.5	demographics_1_repeat_1_p_0.4	0.4	demographics
0	0.601399	O2sat_0_repeat_1_p_0.5	0.5	O2sat
0.1	0.51958	O2sat_0.1_repeat_1_p_0.5	0.5	O2sat
0.2	0.5	O2sat_0.2_repeat_1_p_0.5	0.5	O2sat
0.3	0.5	O2sat_0.3_repeat_1_p_0.5	0.5	O2sat
0.4	0.5	O2sat_0.4_repeat_1_p_0.5	0.5	O2sat
0.5	0.5	O2sat_0.5_repeat_1_p_0.5	0.5	O2sat
0.6	0.5	O2sat_0.6_repeat_1_p_0.5	0.5	O2sat
0.7	0.5	O2sat_0.7_repeat_1_p_0.5	0.5	O2sat
0.8	0.5	O2sat_0.8_repeat_1_p_0.5	0.5	O2sat
0.9	0.5	O2sat_0.9_repeat_1_p_0.5	0.5	O2sat
1	0.5	O2sat_1_repeat_1_p_0.5	0.5	O2sat
0	0.5	demographics_0_repeat_1_p_0.5	0.5	demographics
0.1	0.5	demographics_0.1_repeat_1_p_0.5	0.5	demographics
0.2	0.5	demographics_0.2_repeat_1_p_0.5	0.5	demographics
0.3	0.5	demographics_0.3_repeat_1_p_0.5	0.5	demographics
0.4	0.5	demographics_0.4_repeat_1_p_0.5	0.5	demographics
0.5	0.5	demographics_0.5_repeat_1_p_0.5	0.5	demographics
0.6	0.5	demographics_0.6_repeat_1_p_0.5	0.5	demographics
0.7	0.5	demographics_0.7_repeat_1_p_0.5	0.5	demographics
0.8	0.5	demographics_0.8_repeat_1_p_0.5	0.5	demographics
0.9	0.5	demographics_0.9_repeat_1_p_0.5	0.5	demographics
1	0.5	demographics_1_repeat_1_p_0.5	0.5	demographics
