## Supplementary material for "Quantitative chest CT combined with plasma cytokines predict outcomes in COVID-19 patients": Suppl table 1

### Sheet: Sheet1
CT System	Tube voltage (kVp)	Tube current (mAs)	ST (mm)	PS (mm)	Matrix size
SOMATOM Definition AS	116 (100-140)	446 (81-782)	1.0 (1.0-1.0)	0.8 (0.6-1.0)	512*512
SOMATOM Edge Plus	109 (80-130)	449 (80-785)	0.9 (0.6-1.0)	0.7 (0.6-1.0)	512*512
SOMATOM Perspective	110 (110-110)	97 (95-98)	1.0 (1.0-1.0)	0.7 (0.6-0.7)	512*512
LighSpeed VCT	107 (100-140)	567 (80-768)	1.0 (0.6-1.3)	0.8 (0.7-1.0)	512*512
Revolution HD	105 (100-120)	612 (168-770)	1.1 (0.6-1.3)	0.7 (0.6-0.9)	512*512
Revolution EVO	110 (100-120)	374 (235-441)	1.3 (1.3-1.3)	0.7 (0.6-0.8)	512*512
Aquilion Prime	112 (80-135)	280 (100-439)	1.0 (1.0-1.0)	0.8 (0.6-1.1)	512*512
