## Supplementary material for "Quantitative chest CT combined with plasma cytokines predict outcomes in COVID-19 patients": Suppl table 3

### Sheet: Supplementary_Table_3_EK
Variable	Alternative	Alive_mean	Dead_mean	Difference	Statistic	p.value	adj.p.value
Acute kidney injury	two.sided	0.088	0.115385	-0.0273846	1580.5	0.665974	0.790028
Acute myocardial infarction	two.sided	0.024	0	0.024	1664	0.432418	0.581362
Acute venous thromboembolism	two.sided	0.064	0.0384615	0.0255385	1666.5	0.622169	0.776107
Aerated lung volume (ml)	two.sided	2336.63	1676.71	659.923	2170	0.00930565	0.035187
Age	two.sided	58.3492	64.5	-6.15079	1365.5	0.1831	0.316501
Airways abnormalities	two.sided	0.111111	0	0.111111	1768	0.140246	0.269362
Albumin	two.sided	3.15511	2.65867	0.496438	1968	0.00110259	0.00580059
Alcoholic-nonalcoholic liver disease	two.sided	0.04	0	0.04	1690	0.30502	0.461342
ALT	two.sided	38.9655	48.7267	-9.7612	1187.5	0.262173	0.422972
Anion Gap	two.sided	10.1187	10.7054	-0.586642	1497	0.962137	0.983865
ARDS	two.sided	0.032	0.230769	-0.198769	1302	0.000224046	0.00239391
AST	two.sided	50.9465	83.7431	-32.7966	1073	0.169961	0.306944
Asthma	two.sided	0.112	0.0769231	0.0350769	1682	0.601432	0.765841
Atrial fibrillation	two.sided	0.064	0.153846	-0.0898462	1479	0.125836	0.249609
Axial distribution of disease	two.sided	0.246032	0.0769231	0.169109	1915	0.0581491	0.139115
Basophil NO	two.sided	0.0163551	0.03	-0.0136449	1087	0.845354	0.93842
Basophil percent	two.sided	0.37839	0.327083	0.0513065	1615	0.273764	0.430201
BMI	two.sided	28.5212	34.4529	-5.93178	1644	0.569549	0.733143
BUN	two.sided	20.2194	42.6293	-22.4099	655.5	2.08e-05	0.000279735
Calcium	two.sided	8.59336	8.30293	0.290429	1815	0.0400927	0.112819
Cancer	two.sided	0.192	0.0769231	0.115077	1812	0.159834	0.297537
Cerebral infarction	two.sided	0.04	0	0.04	1690	0.30502	0.461342
Chloride	two.sided	101.928	104.55	-2.62225	1137.5	0.0650864	0.147925
Chronic kidney disease	two.sided	0.088	0.192308	-0.104308	1455.5	0.118192	0.244687
Chronic viral hepatitis	two.sided	0.024	0	0.024	1664	0.432418	0.581362
Complete follow-up (d)	two.sided	66.8081	23.7158	43.0922	2372.5	0.000328774	0.00306013
Congestion or runny nose	two.sided	0.0555556	0.115385	-0.0598291	1540	0.266576	0.424417
Consolidation	two.sided	0.507937	0.653846	-0.14591	1399	0.176887	0.314755
Consolidation volume (ml)	two.sided	174.549	325.069	-150.52	960	0.000916463	0.00548522
COPD	two.sided	0.096	0.0384615	0.0575385	1718.5	0.345465	0.50363
Coronary artery disease	two.sided	0.096	0.230769	-0.134769	1406	0.0550132	0.139115
Cough	two.sided	0.515873	0.5	0.015873	1664	0.885406	0.965172
CRP	two.sided	115.207	204.826	-89.6188	682	0.0033462	0.0155727
CT qualitative score	two.sided	8.63492	11.6154	-2.98046	1173	0.0227441	0.0705652
D dimer	two.sided	2.6132	5.60333	-2.99013	582	0.000886054	0.00548522
Diabetes	two.sided	0.248	0.461538	-0.213538	1278	0.0289111	0.0853231
Diarrhea	two.sided	0.15873	0.230769	-0.0720391	1520	0.378058	0.525805
Eosinophil NO	two.sided	0.0509346	0.0575	-0.00656542	1038.5	0.806388	0.911897
Eosinophil percent	two.sided	0.75	0.675	0.075	1333	0.647896	0.790028
Ethnicity	two.sided	0.595238	0.615385	-0.0201465	1622.5	0.93402	0.97428
Extubation date	two.sided	43656.5	43976	-319.5	72	0.132795	0.259165
Fatigue	two.sided	0.333333	0.269231	0.0641026	1743	0.527644	0.686505
Ferritin	two.sided	1029.21	1238.65	-209.441	856	0.0690803	0.151977
Fever	two.sided	0.555556	0.5	0.0555556	1729	0.607609	0.765841
Gap between CT scan and cytokine assessment (d)	two.sided	0.304047	0.714986	-0.410939	1261.5	0.065335	0.147925
Gap between hospital admission and cytokine assessment (d)	two.sided	0.673166	1.12313	-0.449966	1574	0.754657	0.886539
GGO volume (ml)	two.sided	395.347	599.543	-204.196	1013	0.00224564	0.0108689
GGO/Aerated lung	two.sided	0.264753	0.618081	-0.353328	958	0.000884895	0.00548522
Glucose	two.sided	137.433	165.262	-27.8286	1120.5	0.0419704	0.115419
Headache	two.sided	0.0714286	0	0.0714286	1755	0.163201	0.299202
Heart failure	two.sided	0.072	0.192308	-0.120308	1429.5	0.0557315	0.139115
Hematocrit	two.sided	36.7982	33.745	3.0532	1408	0.0569278	0.139115
Hemoglobin	two.sided	12.1231	10.9633	1.15981	1942	0.0258224	0.0781128
HIV	two.sided	0.048	0	0.048	1703	0.258917	0.422972
Hospital	two.sided	0.456	0.730769	-0.274769	1525.5	0.483332	0.635687
Hospital length (d)	two.sided	10.3294	17.8312	-7.50179	940.5	0.000647948	0.00490011
HTN	two.sided	0.336	0.384615	-0.0486154	1546	0.638288	0.78809
ICU admission during hospital stay	two.sided	0.190476	0.730769	-0.540293	753	2.9e-08	5.84e-07
IL-6	two.sided	204.088	521.465	-317.377	958.5	0.000892628	0.00548522
IL-8	two.sided	71.5353	104.335	-32.7993	968.5	0.00106245	0.00580059
INR	two.sided	1.15762	1.45175	-0.29413	560	0.0085723	0.0335457
Laterality of pneumonia lesions	two.sided	1.65873	1.65385	0.00488401	1624.5	0.92779	0.97428
LDH	two.sided	431.659	618.111	-186.452	571.5	0.00859435	0.0335457
Loss of taste-smell	two.sided	0.00793651	0	0.00793651	1651	0.662267	0.790028
Lymphocyte_Count	two.sided	1.01132	0.84	0.171321	1291.5	0.121947	0.245926
Lymphocyte percent	two.sided	14.2466	8.75417	5.49244	2023.5	0.00095198	0.00548522
Maximum body temperature	two.sided	99.8864	99.8192	0.0671692	1650.5	0.901876	0.97428
Maximum diastolic blood pressure	two.sided	82.6694	83.0385	-0.369107	1630.5	0.928741	0.97428
Maximum heart rate	two.sided	104.576	108.308	-3.73169	1445.5	0.377559	0.525805
Maximum respiratory rate	two.sided	24.848	34.1923	-9.34431	935.5	0.000575763	0.00464449
Maximum systolic blood pressure	two.sided	144.024	144.654	-0.629653	1570.5	0.838668	0.93842
Maximun severity degree (SOFA score)	two.sided	3.36	10.2692	-6.90923	447.5	4.46e-09	1.08e-07
Maximun severity degree (WHO scale)	two.sided	4.34677	6.19231	-1.84553	453.5	2.36e-09	7.13e-08
MCH	two.sided	28.9397	29.176	-0.236331	1340	0.371511	0.525805
MCHC	two.sided	32.669	32.634	0.0350083	1648	0.482647	0.635687
MCV	two.sided	88.5248	89.338	-0.813207	1325	0.331299	0.488867
MIN_o2_at_admission	two.sided	92.5242	83.4583	9.06586	1997.5	0.00781596	0.0326114
Minimum diastolic blood pressure	two.sided	64.7967	59.6154	5.18136	2091.5	0.0137767	0.0476281
Minimum systolic blood pressure	two.sided	113.886	109.192	4.69387	1851	0.208255	0.354914
Monocyte NO	two.sided	0.611321	0.455	0.156321	1342	0.0586354	0.139115
Monocyte percent	two.sided	8.02161	4.3	3.72161	2205	1.76e-05	0.00026688
Muscle-body aches	two.sided	0.136	0.115385	0.0206154	1658.5	0.781772	0.900899
Nausea-vomiting	two.sided	0.261905	0.346154	-0.0842491	1500	0.385057	0.529453
Neutrophil NO	two.sided	7.24047	10.5058	-3.26536	720	0.000176833	0.00213968
Neutrophil percent	two.sided	75.2347	84.2562	-9.0215	777.5	0.000514549	0.00444717
O2 saturation	two.sided	93.032	84.4231	8.60892	2194	0.00484865	0.0209531
O2 saturation venous	two.sided	78.5442	66.7727	11.7715	377	0.101281	0.218839
Obstructive sleep apnea	two.sided	0.032	0.0384615	-0.00646154	1614.5	0.873647	0.961012
Platelet	two.sided	256.289	255.423	0.866179	1581.5	0.967603	0.983865
Potassium	two.sided	4.16733	4.448	-0.280667	1041	0.0352453	0.10154
Procalcitonin	two.sided	2.83681	11.836	-8.99914	632	0.00208378	0.0105057
Prothrombin time	two.sided	14.3943	17	-2.60567	556.5	0.00985607	0.0361389
PTT	two.sided	33.155	35.9753	-2.82023	728.5	0.283924	0.440446
Race	two.sided	1.71429	2.03846	-0.324176	1409.5	0.233672	0.392699
RBC count	two.sided	4.21818	3.7834	0.434782	1982.5	0.0147255	0.0494941
Rehospitalization	two.sided	0.190476	0	0.190476	1950	0.015813	0.0517127
Serum creatinine	two.sided	1.38377	2.60783	-1.22406	903	0.00423396	0.0189744
Sex	two.sided	0.412698	0.384615	0.028083	1684	0.793675	0.905987
Shortness of breath	two.sided	0.666667	0.807692	-0.141026	1407	0.158871	0.297537
Smoking status	two.sided	1.85714	1.57692	0.28022	1852.5	0.250144	0.414622
Sore throat	two.sided	0.031746	0	0.031746	1690	0.363429	0.52351
TNF alpha	two.sided	30.2504	39.6308	-9.38037	1226.5	0.0443171	0.119164
Total bilirubin	two.sided	0.781818	0.776667	0.00515151	1395	0.911616	0.97428
Total volume (ml)	two.sided	2945.26	2644.88	300.377	1911	0.182422	0.316501
WBC	two.sided	8.74583	12.0462	-3.30032	841	0.000237412	0.00239391
