## Supplementary material for "Quantitative chest CT combined with plasma cytokines predict outcomes in COVID-19 patients": Suppl table 5

### Sheet: suppl_table_5_multivariate.coxp
Variable	Beta (SE)	HR (95% CI)	P
IL6_group	0.11 (0.69)	1.11 (0.29, 4.29)	0.88
ETHNICITY_FACTOR
Hispanic (ref)	-	-	-
Non_Hispanic	0.46 (0.59)	1.58 (0.50, 4.98)	0.43
Other	0.81 (0.69)	2.24 (0.58, 8.58)	0.24
IL8_group	0.52 (0.67)	1.68 (0.46, 6.22)	0.43
TNF_ALPHA_group	0.61 (0.53)	1.84 (0.64, 5.24)	0.26
Age	0.01 (0.02)	1.01 (0.98, 1.05)	0.41
Sex_factor
Female (ref)	-	-	-
Male	-0.16 (0.46)	0.85 (0.35, 2.10)	0.73
BMI	0.02 (0.01)	1.02 (1.01, 1.04)	0.1
CT_qualitative	-0.14 (0.06)	0.87 (0.78, 0.98)	0.02
GGO.aerated.lung	0.92 (0.53)	2.50 (0.88, 7.12)	0.09
o2.saturation	-0.06 (0.02)	0.94 (0.90, 0.99)	0.01
who.score	0.70 (0.20)	2.02 (1.36, 3.01)	<0.001
