## Supplementary material for "Quantitative chest CT combined with plasma cytokines predict outcomes in COVID-19 patients": Suppl table 4

### Sheet: suppl_table_4_univariate.coxph.
variable	beta	HR (95% CI for HR)	wald.test	p.value	adjusted.p.value
Complete follow up d	-0.51	0.6 (0.5-0.72)	30	4.3e-08	4.472e-06
O2 saturation	-0.075	0.93 (0.9-0.95)	29	6.7e-08	6.968e-06
Maximun severity degree WHO scale	0.87	2.4 (1.7-3.3)	28	1.3e-07	1.352e-05
Maximun severity degree SOFA score	0.2	1.2 (1.1-1.3)	28	1.5e-07	1.56e-05
MIN_o2_at_admission	-0.071	0.93 (0.91-0.96)	25	4.8e-07	4.992e-05
BUN	0.027	1 (1-1)	22	2.8e-06	0.0002912
Maximum respiratory rate	0.049	1.1 (1-1.1)	19	1.3e-05	0.001352
ICU admission during hospital stay	1.9	6.8 (2.8-16)	19	1.6e-05	0.001664
Monocyte percent	-0.28	0.76 (0.66-0.88)	14	0.0002	0.0208
D dimer	0.15	1.2 (1.1-1.3)	14	0.00021	0.02184
INR	1.5	4.3 (2-9.3)	14	0.00022	0.02288
CRP	0.0062	1 (1-1)	13	0.00025	0.026
Prothrombin time	0.17	1.2 (1.1-1.3)	13	0.00025	0.026
GGO Aerated lung	0.89	2.4 (1.5-4)	13	0.00037	0.03848
ARDS	1.6	5.2 (2.1-13)	12	0.00048	0.04992
Neutrophil percent	0.085	1.1 (1-1.1)	11	0.0011	0.1144
Albumin	-0.97	0.38 (0.21-0.69)	10	0.0016	0.1664
Lymphocyte percent	-0.11	0.9 (0.84-0.97)	8.2	0.0042	0.4368
Procalcitonin	0.018	1 (1-1)	8.2	0.0042	0.4368
BMI	0.019	1 (1-1)	7.9	0.005	0.52
Aerated lung volume ml	-0.00062	1 (1-1)	7.7	0.0056	0.5824
WBC	0.044	1 (1-1.1)	6.7	0.0096	0.9984
Age	0.022	1 (1-1)	3	0.086	1
Sex	-0.17	0.85 (0.38-1.9)	0.17	0.68	1
Race	0.2	1.2 (0.88-1.7)	1.4	0.23	1
Ethnicity	0.069	1.1 (0.65-1.8)	0.07	0.78	1
Hospital	0.17	1.2 (0.87-1.6)	1.2	0.28	1
Gap between CT scan and cytokine assessment d	0.11	1.1 (0.89-1.4)	0.92	0.34	1
Gap between hospital admission and cytokine assessment d	0.25	1.3 (0.99-1.6)	3.7	0.055	1
Extubation date	0.0012	1 (1-1)	0.28	0.6	1
Hospital length d	0.024	1 (1-1)	3.8	0.05	1
Rehospitalization	-19	3.7e-09 (0-Inf)	0	1	1
Smoking status	-0.17	0.84 (0.55-1.3)	0.57	0.45	1
Asthma	-0.29	0.75 (0.18-3.2)	0.15	0.7	1
COPD	-1.1	0.33 (0.045-2.5)	1.2	0.28	1
HTN	-0.065	0.94 (0.42-2.1)	0.03	0.87	1
Obstructive sleep apnea	-0.16	0.85 (0.11-6.3)	0.03	0.87	1
Diabetes	0.65	1.9 (0.88-4.1)	2.7	0.1	1
Chronic kidney disease	0.72	2.1 (0.77-5.5)	2.1	0.15	1
HIV	-17	3.8e-08 (0-Inf)	0	1	1
Cancer	-1.2	0.29 (0.068-1.2)	2.8	0.093	1
Coronary artery disease	0.76	2.1 (0.85-5.3)	2.6	0.1	1
Atrial fibrillation	0.83	2.3 (0.78-6.7)	2.3	0.13	1
Heart failure	0.84	2.3 (0.87-6.1)	2.8	0.092	1
Chronic viral hepatitis	-17	3.9e-08 (0-Inf)	0	1	1
Alcoholic nonalcoholic liver disease	-17	3.8e-08 (0-Inf)	0	1	1
Acute kidney injury	-0.066	0.94 (0.28-3.1)	0.01	0.91	1
Acute venous thromboembolism	-0.22	0.8 (0.11-5.9)	0.05	0.83	1
Cerebral infarction	-17	3.9e-08 (0-Inf)	0	1	1
Acute myocardial infarction	-17	3.9e-08 (0-Inf)	0	1	1
Fever	-0.35	0.7 (0.32-1.5)	0.81	0.37	1
Cough	-0.12	0.89 (0.41-1.9)	0.09	0.76	1
Shortness of breath	0.62	1.9 (0.7-4.9)	1.5	0.22	1
Fatigue	-0.27	0.76 (0.32-1.8)	0.38	0.54	1
Muscle body aches	-0.15	0.86 (0.26-2.9)	0.06	0.81	1
Headache	-18	1.4e-08 (0-Inf)	0	1	1
Loss of taste smell	-16	1.1e-07 (0-Inf)	0	1	1
Sore throat	-17	4e-08 (0-Inf)	0	1	1
Congestion or runny nose	0.39	1.5 (0.44-4.9)	0.4	0.53	1
Nausea vomiting	0.25	1.3 (0.57-2.9)	0.37	0.54	1
Diarrhea	0.28	1.3 (0.53-3.3)	0.36	0.55	1
Maximum body temperature	-0.031	0.97 (0.76-1.2)	0.06	0.8	1
Maximum heart rate	0.013	1 (1-1)	2.1	0.15	1
Maximum systolic blood pressure	0.0021	1 (0.99-1)	0.09	0.77	1
Maximum diastolic blood pressure	0.0047	1 (0.98-1)	0.11	0.74	1
Minimum systolic blood pressure	-0.012	0.99 (0.96-1)	0.89	0.35	1
Minimum diastolic blood pressure	-0.042	0.96 (0.92-1)	3.6	0.058	1
IL 6	0.00035	1 (1-1)	4.6	0.033	1
IL 8	0.00082	1 (1-1)	2.4	0.12	1
TNF alpha	0.0024	1 (1-1)	2.2	0.14	1
ALT	0.0054	1 (1-1)	1.9	0.17	1
Anion Gap	0.025	1 (0.93-1.1)	0.24	0.63	1
AST	0.0039	1 (1-1)	4.3	0.038	1
Basophil percent	-0.16	0.85 (0.42-1.7)	0.2	0.66	1
Basophil NO	2	7.3 (0.056-960)	0.64	0.42	1
Calcium	-0.44	0.64 (0.37-1.1)	2.4	0.12	1
Chloride	0.079	1.1 (1-1.2)	5.2	0.022	1
Eosinophil percent	-0.042	0.96 (0.68-1.4)	0.06	0.81	1
Eosinophil NO	0.55	1.7 (0.018-170)	0.06	0.81	1
Ferritin	2.6e-05	1 (1-1)	0.05	0.82	1
Glucose	0.0053	1 (1-1)	3.7	0.055	1
Hematocrit	-0.042	0.96 (0.9-1)	1.6	0.21	1
Hemoglobin	-0.15	0.86 (0.73-1)	2.9	0.089	1
LDH	0.00055	1 (1-1)	2.6	0.11	1
MCH	0.034	1 (0.89-1.2)	0.19	0.67	1
MCHC	-0.028	0.97 (0.71-1.3)	0.03	0.86	1
MCV	0.017	1 (0.96-1.1)	0.34	0.56	1
Monocyte NO	-1.3	0.28 (0.049-1.6)	2.1	0.15	1
Neutrophil NO	0.045	1 (1-1.1)	6.6	0.01	1
O2 saturation venous	-0.028	0.97 (0.94-1)	3.3	0.069	1
Platelet	0.00013	1 (1-1)	0.01	0.93	1
Potassium	0.56	1.8 (1-3)	4.1	0.043	1
PTT	0.043	1 (0.99-1.1)	2.4	0.13	1
RBC count	-0.44	0.64 (0.4-1)	3.3	0.068	1
Serum creatinine	0.15	1.2 (1-1.3)	5.5	0.019	1
Total bilirubin	0.086	1.1 (0.59-2)	0.08	0.78	1
Consolidation	0.53	1.7 (0.75-3.8)	1.6	0.2	1
Laterality of pneumonia lesions	0.07	1.1 (0.63-1.8)	0.07	0.79	1
Airways abnormalities	-18	2.3e-08 (0-Inf)	0	1	1
Axial distribution of disease	-1.3	0.29 (0.068-1.2)	2.9	0.089	1
CT qualitative score	0.067	1.1 (1-1.1)	3.7	0.054	1
Total volume ml	-0.00036	1 (1-1)	2.9	0.09	1
GGO volume ml	0.0011	1 (1-1)	5.9	0.015	1
Consolidation volume ml	0.0011	1 (1-1)	5.5	0.019	1
